# The Effects of Gender Affirming Hormone Treatment on Transgender Men’s Musculoskeletal Health: A Systematic Review and Meta-Analysis

**DOI:** 10.64898/2026.03.31.26349844

**Authors:** Ke Hu, Andrew Brown, Stephanie Montagner-Moraes, Jatinder Singh, Laura Charlton, James Barrett, Blair R. Hamilton

## Abstract

**Background:** A previous meta-analysis by Singh-Ospina et al. (2017) suggested that Gender affirming hormone treatment (GAHT) does not change transgender men’s bone mineral density (BMD) at any clinically relevant site; emerging studies and advances in synthesis methods necessitate an updated evaluation. The primary aim was to update the bone measures of Singh-Ospina et al. (2017), with the secondary aim to expand measures to how GAHT affects musculoskeletal health.

**Methods:** A systematic review with meta-analysis was conducted using studies published in English up to 31 July 2024, identified through three electronic databases (PubMed, Embase, SportDiscus), and final cross-referencing in summer 2025. Primary outcomes were longitudinal changes in femoral neck (FN), lumbar spine (LS), and total hip (TH) bone mineral density (BMD). Secondary outcomes included body composition and muscle strength. Standardised effect sizes (Hedges’ *g*) were pooled using the inverse heterogeneity (IVhet) model.

**Results:** GAHT (4 ± 5 years) was not associated with significant longitudinal changes in FN, LS, or TH BMD. In contrast, substantial anabolic effects were observed, including increases in BMI (*g* = 0.13), body mass (*g* = 0.18), fat-free mass (*g* = 0.59), and muscle strength (*g* = 0.86). Heterogeneity was high for muscle strength, FN and TH BMD, limiting confidence in pooled estimates. Conversely, changes in LS BMD, BMI, body mass and fat-free mass demonstrated low heterogeneity and greater consistency across studies.

**Conclusion:** Masculinising GAHT does not negatively affect clinically relevant BMD sites while reliably increasing lean mass and muscle strength; however, the evidence base remains methodologically weak and highly variable, particularly for FN and TH. The need for continued clinical monitoring of bone health and muscle function, alongside high-quality longitudinal research incorporating advanced imaging modalities such as HR-pQCT is emphasised. Strengthening the evidence base will be essential for clarifying long-term skeletal trajectories as transgender men age.

**PROSPERO registration:** CRD42024573102
