## Supplementary material for "The Effects of Gender Affirming Hormone Treatment on Transgender Men’s Musculoskeletal Health: A Systematic Review and Meta-Analysis": JBI Checklist

### Sheet: Cross_sectional_studies
Study: Hamilton et al (1)	Yes	No	Unclear	Not applicable
1. Were the criteria for inclusion in the sample clearly defined?
2. Were the study subjects and the setting described in detail?
3. Was the exposure measured in a valid and reliable way?
4. Were objective, standard criteria used for measurement of the condition?
5. Were confounding factors identified?
6. Were strategies to deal with confounding factors stated?
7. Were the outcomes measured in a valid and reliable way?
8. Was appropriate statistical analysis used?
Appraisal	Include
Study: Broulik et al (28)	Yes	No	Unclear	Not applicable
1. Were the criteria for inclusion in the sample clearly defined?
2. Were the study subjects and the setting described in detail?
3. Was the exposure measured in a valid and reliable way?
4. Were objective, standard criteria used for measurement of the condition?
5. Were confounding factors identified?
6. Were strategies to deal with confounding factors stated?
7. Were the outcomes measured in a valid and reliable way?
8. Was appropriate statistical analysis used?
Appraisal	Include
Study: Iwamoto et al (51)	Yes	No	Unclear	Not applicable
1. Were the criteria for inclusion in the sample clearly defined?
2. Were the study subjects and the setting described in detail?
3. Was the exposure measured in a valid and reliable way?
4. Were objective, standard criteria used for measurement of the condition?
5. Were confounding factors identified?
6. Were strategies to deal with confounding factors stated?
7. Were the outcomes measured in a valid and reliable way?
8. Was appropriate statistical analysis used?
Appraisal	Include
